# Longitudinal immune profiling after radiation-attenuated sporozoite vaccination reveals coordinated immune processes correlated with malaria protection

**DOI:** 10.1101/2022.09.12.22279869

**Authors:** Fergal J Duffy, Nina Hertoghs, Ying Du, Maxwell L. Neal, Damian Oyong, Suzanne McDermott, Nana Minkah, Jason Carnes, Katharine V Schwedhelm, M Juliana McElrath, Stephen C De Rosa, Evan Newell, John D. Aitchison, Ken Stuart

## Abstract

Identifying immune processes required for liver-stage sterilizing immunity to malaria infection remains an open problem. The IMRAS trial comprised 5x immunizations with radiation-attenuated sporozoites resulting in 55% protection from subsequent challenge. To identify correlates of vaccination and protection, we performed detailed systems immunology longitudinal profiling of the entire trial time course including whole blood transcriptomics, detailed PBMC cell phenotyping and serum antigen array profiling of 11 IMRAS RAS vaccinees at up to 21 timepoints each. RAS vaccination induced serum antibody responses to CSP, TRAP, and AMA1 in all vaccinees. We observed large numbers of differentially expressed genes associated with vaccination response and protection, with distinctly differing transcriptome responses elicited after each immunization. These included inflammatory and proliferative responses, as well as increased abundance of monocyte and DC subsets after each immunization. Increases Vδ2 γδ T cells and MAIT cells were observed in response to immunization over the course of study. Interferon responses strongly differed between protected and non-protected individuals with high interferon responses after the 1^st^immunization, but not the 2^nd^-5^th^. Blood transcriptional interferon responses were correlated with abundances of different circulating classical and non-classical monocyte populations.

This study has revealed multiple coordinated immunological processes induced by vaccination and associated with protection. Our work represents the most detailed immunological profiling of a RAS vaccine trial performed to date and will guide the design and interpretation of future malaria vaccine trials.
