## Supplementary Data Files for "Longitudinal immune profiling after radiation-attenuated sporozoite vaccination reveals coordinated immune processes correlated with malaria protection": datafile-s-3.csv

cellType	Type	pvalTime	pvalStatus	pvalStatusNoInt	pvalTime_FDRadj	pvalStatus_FDRadj	pvalStatusNoInt_FDRadj	group	meanPercentAbundance	sdPercentAbundance
CD14-CD19-/CD3+/CTLA4-HLA DR+/CD8–CD4+/RA-CCR7+Tcm	T	3.3556549032608544e-14	0.8655771967027326	0.26615865926868154	1.7717857889217312e-11	0.9624454001142726	0.8239799277035883	CD4+ T	0.09954534989022841	0.052210767854052924
CD14-CD19-/CD3+/CTLA4-HLA DR+/CD8–CD4+/RA-CCR7+Tcm	T	3.3556549032608544e-14	0.8655771967027326	0.26615865926868154	1.7717857889217312e-11	0.9624454001142726	0.8239799277035883	CD4+ Tcm	0.09954534989022841	0.052210767854052924
CD14-CD19-/CD3+/CTLA4-HLA DR+/CD8–CD4+	T	8.567066960519959e-11	0.7883214160436067	0.2877360690030271	1.507803785051513e-8	0.9288820838126223	0.8239799277035883	CD4+ T	0.30017556826346	0.11727460371318248
CD14-CD19-/L/CD3 T/GDT/VD2+, CD127–	NK	8.531554556403611e-11	0.9472747821645942	0.9081481045348097	1.507803785051513e-8	0.9826347445636654	0.9752591017952092	γδT	0.536407434461735	0.6636868693446809
CD14-CD19-/L/CD3 T/GDT/VD2+, CD127–	NK	8.531554556403611e-11	0.9472747821645942	0.9081481045348097	1.507803785051513e-8	0.9826347445636654	0.9752591017952092	Vδ2 γδT	0.536407434461735	0.6636868693446809
CD14-CD19-/L/CD3 T/GDT/Ki67+Vd2	NK	1.9005920502813677e-10	0.04094602504348788	0.5315636749095715	2.5087815063714053e-8	0.5654250865347902	0.9305101248923705	γδT	0.024924689034878253	0.031716126647597744
CD14-CD19-/CD3+/CD38 +HLA DR +/CD8–CD4+/RA-CCR7+Tcm	T	4.42855085892615e-10	0.9763131768866427	0.18488001087361716	4.676549707026014e-8	0.9943767337882673	0.8239799277035883	CD4+ T	0.14983917474005123	0.06677425450210926
CD14-CD19-/CD3+/CD38 +HLA DR +/CD8–CD4+/RA-CCR7+Tcm	T	4.42855085892615e-10	0.9763131768866427	0.18488001087361716	4.676549707026014e-8	0.9943767337882673	0.8239799277035883	CD4+ Tcm	0.14983917474005123	0.06677425450210926
CD14-CD19-/CD3+/CD38 +HLA DR +/CD8–CD4+	T	3.970869108655195e-9	0.9883012268513303	0.27095500224141444	3.494364815616572e-7	0.9943767337882673	0.8239799277035883	CD4+ T	0.3768051251463192	0.12946347183175597
CD14+M/CD38+CD163+	DC	4.8374912896066626e-9	0.09733271300609787	0.7045701280934032	3.648850572731883e-7	0.5654250865347902	0.9409388090331248	CD14+Monocytes	1.7653581269795884	1.0728758870080797
CD14-CD19-/L/CD3 T/Vd2 GDT	NK	1.612626111322699e-8	0.8809978688938445	0.5023375115327519	1.0643332334729814e-6	0.9636855717987625	0.927392328983542	γδT	1.3206143898175398	1.176884359026283
CD14-CD19-/L/CD3 T/Vd2 GDT	NK	1.612626111322699e-8	0.8809978688938445	0.5023375115327519	1.0643332334729814e-6	0.9636855717987625	0.927392328983542	Vδ2 γδT	1.3206143898175398	1.176884359026283
CD14-CD19-/L/CD3 T/GDT/VD2+, CD4–	NK	2.1749322533967365e-8	0.8919473577556059	0.5996438034617494	1.2759602553260853e-6	0.96852018556511	0.9407654850130152	γδT	1.2877975772009822	1.1604862219778216
CD14-CD19-/L/CD3 T/GDT/VD2+, CD4–	NK	2.1749322533967365e-8	0.8919473577556059	0.5996438034617494	1.2759602553260853e-6	0.96852018556511	0.9407654850130152	Vδ2 γδT	1.2877975772009822	1.1604862219778216
CD14-CD19-/L/CD3 T/GDT/VD2+, NKG2A–	NK	3.645719007811513e-8	0.8445071883280296	0.7071834096136411	1.924939636124479e-6	0.9568466805207224	0.9409388090331248	γδT	0.46451527342473664	0.36240766060782276
CD14-CD19-/L/CD3 T/GDT/VD2+, NKG2A–	NK	3.645719007811513e-8	0.8445071883280296	0.7071834096136411	1.924939636124479e-6	0.9568466805207224	0.9409388090331248	Vδ2 γδT	0.46451527342473664	0.36240766060782276
CD14-CD19-/CD3+/CD38+HLA DR–/CD8–CD4+/RA-CCR7-Tem	T	4.421855132345443e-8	0.7378465842329426	0.20517784436003747	2.036697202782865e-6	0.8998603144222559	0.8239799277035883	CD4+ T	0.4353779504454098	0.1939855374287972
CD14-CD19-/CD3+/CD38+HLA DR–/CD8–CD4+/RA-CCR7-Tem	T	4.421855132345443e-8	0.7378465842329426	0.20517784436003747	2.036697202782865e-6	0.8998603144222559	0.8239799277035883	CD4+ Tem	0.4353779504454098	0.1939855374287972
CD14-CD19-/L/CD3 T/GDT/VD2+, CD161+	NK	4.628857279051965e-8	0.9228403109311268	0.5866031434191618	2.036697202782865e-6	0.9700745480968185	0.9407654850130152	γδT	0.9405889019004524	0.8769855790053703
CD14-CD19-/L/CD3 T/GDT/VD2+, CD161+	NK	4.628857279051965e-8	0.9228403109311268	0.5866031434191618	2.036697202782865e-6	0.9700745480968185	0.9407654850130152	Vδ2 γδT	0.9405889019004524	0.8769855790053703
CD14-CD19-/L/CD3 T/GDT/VD2+, CD27+	NK	5.850811086283875e-8	0.8909872885506842	0.4018397429015043	2.3763294258137585e-6	0.96852018556511	0.8690092084066673	γδT	1.014909850053025	0.9710154487479262
CD14-CD19-/L/CD3 T/GDT/VD2+, CD27+	NK	5.850811086283875e-8	0.8909872885506842	0.4018397429015043	2.3763294258137585e-6	0.96852018556511	0.8690092084066673	Vδ2 γδT	1.014909850053025	0.9710154487479262
CD14-CD19-/CD3+/CD38 +HLA DR +/CD8–CD4+/RA-CCR7-Tem	T	6.358334336466658e-8	0.9058330261779982	0.6883054882707105	2.3980003783245683e-6	0.96852018556511	0.9409388090331248	CD4+ T	0.10875647733085314	0.05890302179299983
CD14-CD19-/CD3+/CD38 +HLA DR +/CD8–CD4+/RA-CCR7-Tem	T	6.358334336466658e-8	0.9058330261779982	0.6883054882707105	2.3980003783245683e-6	0.96852018556511	0.9409388090331248	CD4+ Tem	0.10875647733085314	0.05890302179299983
CD14-CD19-/L/CD3 T/GDT/cKIT Pe cy55–, CD27 BUV373+/VD2+	NK	7.001574978536498e-8	0.9079025090233844	0.4279212011093438	2.4645543924448475e-6	0.96852018556511	0.8690092084066673	γδT	1.021578039455193	0.9845298625454484
CD14-CD19-/L/CD3 T/GDT/VD2+, CD161+/NKG2A-	NK	9.273402534890235e-8	0.9008618519547986	0.6558458953815512	3.0602228365137773e-6	0.96852018556511	0.9407654850130152	γδT	0.36590645535442945	0.3030752983825989
CD14-CD19-/L/CD3 T/GDT/VD2+, CD161+/NKG2A-	NK	9.273402534890235e-8	0.9008618519547986	0.6558458953815512	3.0602228365137773e-6	0.96852018556511	0.9407654850130152	Vδ2 γδT	0.36590645535442945	0.3030752983825989
CD14-CD19-/L/CD3 T/GDT/VD2+, CD8–	NK	1.28135730870795e-7	0.8876437441603183	0.7647047536166893	3.979745052928222e-6	0.9683386299930745	0.9454556686193653	γδT	1.161488885069138	1.0440253734850446
CD14-CD19-/L/CD3 T/GDT/VD2+, CD8–	NK	1.28135730870795e-7	0.8876437441603183	0.7647047536166893	3.979745052928222e-6	0.9683386299930745	0.9454556686193653	Vδ2 γδT	1.161488885069138	1.0440253734850446
CD14-CD19-/L/CD3 T/GDT/CD161+, TCR va72–	NK	1.5940146498585008e-7	0.8609486608214332	0.6400748197397906	4.675776306251602e-6	0.9624454001142726	0.9407654850130152	γδT	1.0014982131862211	0.9334904577554383
CD14-CD19-/L/CD3 T/GDT/VD2+, CD8+	NK	1.857401862311751e-7	0.7429236428733217	0.07459830913698637	5.161622017371603e-6	0.899955205925934	0.8239799277035883	γδT	0.15441019060943895	0.18176347282590619
CD14-CD19-/L/CD3 T/GDT/VD2+, CD8+	NK	1.857401862311751e-7	0.7429236428733217	0.07459830913698637	5.161622017371603e-6	0.899955205925934	0.8239799277035883	Vδ2 γδT	0.15441019060943895	0.18176347282590619
CD14-CD19-/L/CD3 T/GDT/VD2+, CD161–/NKG2A-	NK	3.3052131633773113e-7	0.322244595854671	0.938467468166356	8.310250239348669e-6	0.6813172308889485	0.9756420819416805	γδT	0.10283154561848848	0.0913790244102168
CD14-CD19-/L/CD3 T/GDT/VD2+, CD161–/NKG2A-	NK	3.3052131633773113e-7	0.322244595854671	0.938467468166356	8.310250239348669e-6	0.6813172308889485	0.9756420819416805	Vδ2 γδT	0.10283154561848848	0.0913790244102168
CD14-CD19-/L/CD3 T/GDT/cKIT Pe cy55–, CD27 BUV373–/VD2+	NK	3.244488374489828e-7	0.7647558983526667	0.6529945573712674	8.310250239348669e-6	0.9135545573081628	0.9407654850130152	γδT	0.26128406211721156	0.2768934565288241
CD14-CD19-/L/CD3 T/GDT/VD2+, CD27–	NK	3.714063013283187e-7	0.7891434862632973	0.7544762541280371	8.913751231879649e-6	0.9288820838126223	0.9454556686193653	γδT	0.2999592683060128	0.3119768878407442
CD14-CD19-/L/CD3 T/GDT/VD2+, CD27–	NK	3.714063013283187e-7	0.7891434862632973	0.7544762541280371	8.913751231879649e-6	0.9288820838126223	0.9454556686193653	Vδ2 γδT	0.2999592683060128	0.3119768878407442
CD14-CD19-/L/CD3 T/GDT/VD2+, CD27+/NKG2A-	NK	5.777278705381163e-7	0.8683868146312422	0.5571281482112885	1.3262622419309799e-5	0.9624454001142726	0.9387381125769073	γδT	0.3610580536002296	0.2825383499871047
CD14-CD19-/L/CD3 T/GDT/VD2+, CD27+/NKG2A-	NK	5.777278705381163e-7	0.8683868146312422	0.5571281482112885	1.3262622419309799e-5	0.9624454001142726	0.9387381125769073	Vδ2 γδT	0.3610580536002296	0.2825383499871047
CD14-CD19-/L/CD3 T/GDT/VD2+, NKG2A+	NK	7.631246986960889e-7	0.9157210309472357	0.6472040587064384	1.6788743371313957e-5	0.9700745480968185	0.9407654850130152	γδT	0.8495679179568524	0.9940753952091821
CD14-CD19-/L/CD3 T/GDT/VD2+, NKG2A+	NK	7.631246986960889e-7	0.9157210309472357	0.6472040587064384	1.6788743371313957e-5	0.9700745480968185	0.9407654850130152	Vδ2 γδT	0.8495679179568524	0.9940753952091821
CD14-CD19-/L/CD3 T/GDT/VD2+, CD27+/NKG2A+	NK	8.091258796247866e-7	0.9278175128577525	0.43036858329727273	1.7088738577675493e-5	0.9700745480968185	0.8706306972450576	γδT	0.6538517964527953	0.8362548899570544
CD14-CD19-/L/CD3 T/GDT/VD2+, CD27+/NKG2A+	NK	8.091258796247866e-7	0.9278175128577525	0.43036858329727273	1.7088738577675493e-5	0.9700745480968185	0.8706306972450576	Vδ2 γδT	0.6538517964527953	0.8362548899570544
CD14-CD19-/L/CD3 T/GDT/VD2+, CD161–	NK	8.929190715502601e-7	0.6209099571763028	0.8793387798575806	1.8133125760712974e-5	0.8418985268329382	0.9654100662500109	γδT	0.3726042892604276	0.34409864313816557
CD14-CD19-/L/CD3 T/GDT/VD2+, CD161–	NK	8.929190715502601e-7	0.6209099571763028	0.8793387798575806	1.8133125760712974e-5	0.8418985268329382	0.9654100662500109	Vδ2 γδT	0.3726042892604276	0.34409864313816557
CD14-CD19-/L/CD3 T/GDT/cKIT Pe cy55–, CD27 BUV373–	NK	1.3313796027802355e-6	0.40241942695685706	0.3584467462311223	2.6035867787702384e-5	0.7078030973189858	0.8525219910361829	γδT	0.3318982074160877	0.3121896784049445
CD14-CD19-/L/CD3 T/GDT/VD2+, CD161+/NKG2A+	NK	2.402261505833974e-6	0.9116838976396954	0.6251200192663987	4.529978839572637e-5	0.9685494928647066	0.9407654850130152	γδT	0.574682446546023	0.7136301211106001
CD14-CD19-/L/CD3 T/GDT/VD2+, CD161+/NKG2A+	NK	2.402261505833974e-6	0.9116838976396954	0.6251200192663987	4.529978839572637e-5	0.9685494928647066	0.9407654850130152	Vδ2 γδT	0.574682446546023	0.7136301211106001
CD14+M/CD14intCD16hi	DC	2.6554180107649334e-6	0.03575323017271729	0.5776872945862456	4.834692102358224e-5	0.5654250865347902	0.9407654850130152	CD14+Monocytes	2.0276072032930763	1.3220077891874233
CD14-CD19-/CD3+/CD8+ CD4+/RA-CCR7+Tcm	T	2.7975639709585415e-6	0.035277315891556166	0.08981352227740094	4.9237125888870335e-5	0.5654250865347902	0.8239799277035883	CD8+ T	0.21231909507721708	0.16525870691366482
CD14-CD19-/CD3+/CD8+ CD4+/RA-CCR7+Tcm	T	2.7975639709585415e-6	0.035277315891556166	0.08981352227740094	4.9237125888870335e-5	0.5654250865347902	0.8239799277035883	CD8+ Tcm	0.21231909507721708	0.16525870691366482
CD14-CD19-/L/CD3 T/GDT/VD2+, CD161–/NKG2A+	NK	6.968449362075585e-6	0.7582775423652217	0.8000344049413944	1.1868842784438415e-4	0.9120057912729773	0.9454556686193653	γδT	0.2697727436419391	0.29351626585875046
CD14-CD19-/L/CD3 T/GDT/VD2+, CD161–/NKG2A+	NK	6.968449362075585e-6	0.7582775423652217	0.8000344049413944	1.1868842784438415e-4	0.9120057912729773	0.9454556686193653	Vδ2 γδT	0.2697727436419391	0.29351626585875046
CD14-CD19-/CD3+/CD38+HLA DR–/CD8–CD4+/RA-CCR7+Tcm	T	1.5239995398252958e-5	0.37771641277804857	0.6958661632428536	2.514599240711738e-4	0.6953680777140231	0.9409388090331248	CD4+ T	5.35417761160288	1.184513119038585
CD14-CD19-/CD3+/CD38+HLA DR–/CD8–CD4+/RA-CCR7+Tcm	T	1.5239995398252958e-5	0.37771641277804857	0.6958661632428536	2.514599240711738e-4	0.6953680777140231	0.9409388090331248	CD4+ Tcm	5.35417761160288	1.184513119038585
CD14 neg/CD14-CD3-CD19-/CD56-/DR+/CD11c+/CD1c+DC/CD40+	DC	1.5977837474786174e-5	1.7675209693051642e-5	0.9005640450834166	2.556453995965788e-4	0.009332510717931267	0.9752591017952092	CD1c+ DC	0.034842299394128674	0.0336559481116719
CD14+M/CD85k+	DC	2.0293085288018025e-5	0.001546543920635317	0.6155581949082793	3.1513967741392696e-4	0.15093543988365904	0.9407654850130152	CD14+Monocytes	7.930960300006763	3.73833653950483
CD14 neg/CD14-CD3-CD19-/CD56-/DR+/CD11c+/DN DC/CD85k-	DC	2.2017453419921637e-5	0.047055822279787364	0.8434253408742826	3.321490115919607e-4	0.5654250865347902	0.9596253841461433	DN DC	0.8859473856307989	0.6321284270297757
CD14 neg/CD14-CD3-CD19-/CD56-/DR+/CD11c+/DN DC/CD16-	DC	2.8217784942040837e-5	0.16063143748541178	0.7120197990307459	4.1386084581659894e-4	0.5654250865347902	0.9409388090331248	DN DC	0.11214579503163352	0.07721174760420327
CD14-CD19-/CD3+/CTLA4-HLA DR+/CD8–CD4+/RA-CCR7-Tem	T	2.91409166094453e-5	0.31552722229017893	0.2891296076406029	4.1584875594019235e-4	0.6813172308889485	0.8239799277035883	CD4+ T	0.09983058495818627	0.055877095176926
CD14-CD19-/CD3+/CTLA4-HLA DR+/CD8–CD4+/RA-CCR7-Tem	T	2.91409166094453e-5	0.31552722229017893	0.2891296076406029	4.1584875594019235e-4	0.6813172308889485	0.8239799277035883	CD4+ Tem	0.09983058495818627	0.055877095176926
CD14-CD19-/CD3+/CTLA4-HLA DR+/CD8+CD4–/RA+CCR7+naive	T	4.1443273356469685e-5	0.28056137295394445	0.07165335537005245	5.758433771635788e-4	0.6440713257377507	0.8239799277035883	CD8+ T	0.042706329083378604	0.027282652987400176
CD14-CD19-/CD3+/CTLA4-HLA DR+/CD8+CD4–/RA+CCR7+naive	T	4.1443273356469685e-5	0.28056137295394445	0.07165335537005245	5.758433771635788e-4	0.6440713257377507	0.8239799277035883	CD8+ T naive	0.042706329083378604	0.027282652987400176
CD14-CD19-/CD3+/CD8–CD4+/RA-CCR7+Tcm	T	6.326379974163984e-5	0.0791002995422367	0.8007127178282006	8.564945195791239e-4	0.5654250865347902	0.9454556686193653	CD4+ T	13.82304126673506	3.5467272981534865
CD14-CD19-/CD3+/CD8–CD4+/RA-CCR7+Tcm	T	6.326379974163984e-5	0.0791002995422367	0.8007127178282006	8.564945195791239e-4	0.5654250865347902	0.9454556686193653	CD4+ Tcm	13.82304126673506	3.5467272981534865
CD14-CD19-/CD3+/CTLA4+HLA DR-/CD8–CD4+/RA-CCR7-Tem	T	7.27932404479597e-5	0.43019948832516286	0.4215382033259643	9.60870773913068e-4	0.7290624354940899	0.8690092084066673	CD4+ T	0.5503050252674989	0.23829220676624108
CD14-CD19-/CD3+/CTLA4+HLA DR-/CD8–CD4+/RA-CCR7-Tem	T	7.27932404479597e-5	0.43019948832516286	0.4215382033259643	9.60870773913068e-4	0.7290624354940899	0.8690092084066673	CD4+ Tem	0.5503050252674989	0.23829220676624108
CD14-CD19-/L/CD3 T/GDT/VD2+, CD127+	NK	1.1601990915534731e-4	0.8694819239668713	0.4235371520873451	0.0014941100496103264	0.9624454001142726	0.8690092084066673	γδT	0.7782997604378304	0.6057282409555184
CD14-CD19-/L/CD3 T/GDT/VD2+, CD127+	NK	1.1601990915534731e-4	0.8694819239668713	0.4235371520873451	0.0014941100496103264	0.9624454001142726	0.8690092084066673	Vδ2 γδT	0.7782997604378304	0.6057282409555184
CD14 neg/CD14-CD3-CD19-/CD56-/DR+/CD123+pDC/CD272-	DC	1.367076010553511e-4	0.001204371010034762	0.24609988090531207	0.001645260124846172	0.15093543988365904	0.8239799277035883	pDC	0.046777961587641595	0.04232520662863617
CD14 neg/CD14-CD3-CD19-/CD56-/DR+/CD11c+/DN DC/CD38+CD32+	DC	1.3710501040384767e-4	0.001715175453223398	0.9180087865479123	0.001645260124846172	0.15093543988365904	0.9752591017952092	DN DC	0.29201886832511614	0.27314794332223524
CD14-CD19-/CD3+/CTLA4+HLA DR+/CD8–CD4+/RA+CCR7+naive	T	1.3283634280617039e-4	0.42607016560237415	0.038009139292773865	0.001645260124846172	0.725693701413076	0.8239799277035883	CD4+ T	0.016914849451467883	0.0052749495624592035
CD14-CD19-/CD3+/CTLA4+HLA DR+/CD8–CD4+/RA+CCR7+naive	T	1.3283634280617039e-4	0.42607016560237415	0.038009139292773865	0.001645260124846172	0.725693701413076	0.8239799277035883	CD4+ T naive	0.016914849451467883	0.0052749495624592035
CD14-CD19-/CD3+/CTLA4-HLA DR-/CD8–CD4+/RA-CCR7+Tcm	T	1.4931431270019042e-4	0.14105247999087145	0.9163965203425062	0.0017365944257520872	0.5654250865347902	0.9752591017952092	CD4+ T	12.226173187134483	3.07871239349091
CD14-CD19-/CD3+/CTLA4-HLA DR-/CD8–CD4+/RA-CCR7+Tcm	T	1.4931431270019042e-4	0.14105247999087145	0.9163965203425062	0.0017365944257520872	0.5654250865347902	0.9752591017952092	CD4+ Tcm	12.226173187134483	3.07871239349091
CD14 neg/CD14-CD3-CD19-/CD56-/DR+/CD11c+/CD1c+DC/CD86-	DC	1.5129421133446214e-4	0.34997468616652766	0.8500053996890563	0.0017365944257520872	0.6824870479401979	0.962780056866976	CD1c+ DC	0.1592578677400352	0.10918174216474742
CD14-CD19-/L/CD3 T/GDT/VD2+, CD4+	NK	1.8674959068951428e-4	0.8750174875651815	0.6151397035753944	0.002097952848597097	0.9625192363216998	0.9407654850130152	γδT	0.026285614180606758	0.0230672876944237
CD14-CD19-/L/CD3 T/GDT/VD2+, CD4+	NK	1.8674959068951428e-4	0.8750174875651815	0.6151397035753944	0.002097952848597097	0.9625192363216998	0.9407654850130152	Vδ2 γδT	0.026285614180606758	0.0230672876944237
CD14-CD19-/L/CD3 T/CD161+, TCR va72+/CD4+, CD8+	NK	2.2004873685166446e-4	0.19779517557492088	0.7401438553286576	0.002420536105368309	0.5654250865347902	0.9454556686193653	MAIT	0.041721654131276924	0.025851146860074208
CD14-CD19-/CD3+/CD38–HLA DR+/CD8+CD4–/RA+CCR7+naive	T	2.2821568394510225e-4	0.13431833280898903	0.8328049257997895	0.002459140431081918	0.5654250865347902	0.9518703487209754	CD8+ T	0.008305957119415902	0.003665476751325522
CD14-CD19-/CD3+/CD38–HLA DR+/CD8+CD4–/RA+CCR7+naive	T	2.2821568394510225e-4	0.13431833280898903	0.8328049257997895	0.002459140431081918	0.5654250865347902	0.9518703487209754	CD8+ T naive	0.008305957119415902	0.003665476751325522
CD14-CD19-/L/CD3 T/CD161+, TCR va72+/CD4–, CD8–	NK	2.9305798702729475e-4	0.13945268239279443	0.9380846820823867	0.0030946923430082325	0.5654250865347902	0.9756420819416805	MAIT	0.37256026702957507	0.14908653349544435
CD14 neg/CD14-CD3-CD19-/CD56-/DR+/CD11c+/DN DC/CD172a+	DC	3.7735103883881427e-4	0.020217785901007333	0.7625360615909434	0.003906693107978313	0.5618416292490459	0.9454556686193653	DN DC	0.649380552923834	0.8869856671498964
CD14-CD19-/L/CD3 T/CD161+, TCR va72+	NK	4.6870046206495597e-4	0.19918383730202835	0.7730192970185732	0.004759112384044168	0.5654250865347902	0.9454556686193653	MAIT	1.3186542870164686	0.6149215986838307
CD14-CD19-/L/CD3 T/GDT/VD2–, CD161+/NKG2A+	NK	6.485274788872671e-4	0.09104897672139774	0.2749177638229847	0.006413324847519198	0.5654250865347902	0.8239799277035883	γδT	0.029435076531746335	0.07209729274236923
CD14 neg/CD14-CD3-CD19-/CD56-/DR+/CD11c+/DN DC/CD272-	DC	6.559082230417361e-4	0.3475798311856601	0.786750309765877	0.006413324847519198	0.6824870479401979	0.9454556686193653	DN DC	1.4374447987673582	1.0209374833330838
CD14-CD19-/CD3+/CTLA4+HLA DR+/CD8+CD4–/RA+CCR7-TEMRA	T	6.930612862991064e-4	0.012768910668052944	0.09284602013577219	0.0066533883484714215	0.4494656555154637	0.8239799277035883	CD8+ T	0.0021706732156944286	0.004318442908995566
CD14-CD19-/CD3+/CTLA4+HLA DR+/CD8+CD4–/RA+CCR7-TEMRA	T	6.930612862991064e-4	0.012768910668052944	0.09284602013577219	0.0066533883484714215	0.4494656555154637	0.8239799277035883	CD8+ TEMRA	0.0021706732156944286	0.004318442908995566
CD14-CD19-/CD3+/CTLA4+HLA DR-/CD8+CD4–/RA-CCR7+Tcm	T	7.929718986917517e-4	0.002874440402844586	0.08094068792610595	0.007345423903670964	0.16383652250813288	0.8239799277035883	CD8+ T	0.01894929906957186	0.01998991604934807
CD14-CD19-/CD3+/CTLA4+HLA DR-/CD8+CD4–/RA-CCR7+Tcm	T	7.929718986917517e-4	0.002874440402844586	0.08094068792610595	0.007345423903670964	0.16383652250813288	0.8239799277035883	CD8+ Tcm	0.01894929906957186	0.01998991604934807
CD14 neg/CD14-CD3-CD19-/CD56-/DR+/CD11c+/DN DC/CCR7-	DC	7.870937002693812e-4	0.2901025237836347	0.7296381749799787	0.007345423903670964	0.6539349631238841	0.9419289887272096	DN DC	1.4776652250027404	1.0156817351227534
CD14-CD19-/CD3+/CTLA4+HLA DR+/CD8–CD4+/RA-CCR7-Tem	T	8.655188618504673e-4	0.47878376313227805	0.9765341710896288	0.007879206190638737	0.7507531653107109	0.9915693903345817	CD4+ T	0.13344725937740973	0.05527135899960714
CD14-CD19-/CD3+/CTLA4+HLA DR+/CD8–CD4+/RA-CCR7-Tem	T	8.655188618504673e-4	0.47878376313227805	0.9765341710896288	0.007879206190638737	0.7507531653107109	0.9915693903345817	CD4+ Tem	0.13344725937740973	0.05527135899960714
CD14 neg/CD14-CD3-CD19-/CD56-/DR+/CD11c+/DN DC	DC	9.309504864090904e-4	0.3353999482459098	0.7238297467291532	0.00820765758468454	0.6824870479401979	0.9409388090331248	DN DC	1.5036055804822044	1.0354677766502498
CD14-CD19-/L/CD3+CD56+/CD4+, CD16+/cKit+	NK	9.326883618959704e-4	0.7215436133416742	0.5354231669772079	0.00820765758468454	0.8998603144222559	0.9313296904423595	NKT	0.015695942928383968	0.009620561876485478
CD14 neg/CD14-CD3-CD19-/CD56-/DR+/CD11c+/DN DC/CD16+	DC	0.0010020581873229338	0.37125471110706626	0.7479894788120052	0.008673552834532935	0.6953680777140231	0.9454556686193653	DN DC	1.3826417815253063	1.024041588478673
CD14-CD19-/CD3+/CD38– HLA DR–/CD8+CD4–/RA+CCR7-TEMRA	T	0.0010640813440427686	0.16686917682288693	0.33616774332574373	0.009061854026686803	0.5654250865347902	0.8282391084486609	CD8+ T	1.3444661946672336	0.9640160412048798
CD14-CD19-/CD3+/CD38– HLA DR–/CD8+CD4–/RA+CCR7-TEMRA	T	0.0010640813440427686	0.16686917682288693	0.33616774332574373	0.009061854026686803	0.5654250865347902	0.8282391084486609	CD8+ TEMRA	1.3444661946672336	0.9640160412048798
CD14-CD19-/CD3+/CTLA4+HLA DR-/CD8–CD4+/RA-CCR7+Tcm	T	0.0012086347876877855	0.06667646798417962	0.39398310769228573	0.010129510601573822	0.5654250865347902	0.8690092084066673	CD4+ T	1.3476581289555853	0.5452489979629839
CD14-CD19-/CD3+/CTLA4+HLA DR-/CD8–CD4+/RA-CCR7+Tcm	T	0.0012086347876877855	0.06667646798417962	0.39398310769228573	0.010129510601573822	0.5654250865347902	0.8690092084066673	CD4+ Tcm	1.3476581289555853	0.5452489979629839
CD14-CD19-/CD3+/CD38+HLA DR–/CD8–CD4+	T	0.0012666721608610816	0.16349064155666226	0.3304173668381161	0.010450045327103924	0.5654250865347902	0.8282391084486609	CD4+ T	22.494857314295402	6.4713808163007
CD14-CD19-/CD3+/CD8–CD4+	T	0.001312327945893676	0.07786075560286375	0.2985917856729743	0.010524318504485562	0.5654250865347902	0.8239799277035883	CD4+ T	34.990593304360985	6.0213295818811545
CD14-CD19-/CD3+/CTLA4+HLA DR-/CD8–CD4+	T	0.0013155398130606953	0.08836103636071335	0.3946370864388331	0.010524318504485562	0.5654250865347902	0.8690092084066673	CD4+ T	2.1806945717725723	0.8109160323233229
CD14-CD19-/CD3+/CD8–CD4+/RA-CCR7-Tem	T	0.00137877403149351	0.8073798823318346	0.2825372919532001	0.010865562516844377	0.9328152688647893	0.8239799277035883	CD4+ T	3.3810229458100167	1.1364664144708214
CD14-CD19-/CD3+/CD8–CD4+/RA-CCR7-Tem	T	0.00137877403149351	0.8073798823318346	0.2825372919532001	0.010865562516844377	0.9328152688647893	0.8239799277035883	CD4+ Tem	3.3810229458100167	1.1364664144708214
CD14 neg/CD14-CD3-CD19-/CD56-/DR+/CD11c+/CD141+DC/CD86-	DC	0.0015816475615567421	0.010008448302423536	0.21759675063811118	0.012169711891957083	0.37746147883425907	0.8239799277035883	CD141+ DC	0.015545188969002503	0.013010203260726846
CD14 neg/CD14-CD3-CD19-/CD56-/DR+/CD11c+/DN DC/CD86+	DC	0.001590360076789846	0.5100586269338155	0.7900559712441082	0.012169711891957083	0.7591295889017483	0.9454556686193653	DN DC	1.359404566401342	0.9614402806800628
CD14-CD19-/CD3+/CD38 +HLA DR +/CD8+CD4–/RA+CCR7+naive	T	0.0016622907399036376	0.08060136428065813	0.011566762389529122	0.012514758647417681	0.5654250865347902	0.8239799277035883	CD8+ T	0.04635719172638731	0.03633117348603934
CD14-CD19-/CD3+/CD38 +HLA DR +/CD8+CD4–/RA+CCR7+naive	T	0.0016622907399036376	0.08060136428065813	0.011566762389529122	0.012514758647417681	0.5654250865347902	0.8239799277035883	CD8+ T naive	0.04635719172638731	0.03633117348603934
CD14+M/CD38-CD136-	DC	0.0016828558029671503	0.24930517281152845	0.8794739429285137	0.012514758647417681	0.6122471220673815	0.9654100662500109	CD14+Monocytes	1.2832071587123237	0.916879992329129
CD14-CD19-/CD3+/CTLA4-HLA DR-/CD8–CD4+	T	0.0017777925830080802	0.11724272336369922	0.24543700845309097	0.01303714560872592	0.5654250865347902	0.8239799277035883	CD4+ T	32.1393534126805	6.039097126861605
CD14 neg/CD14-CD3-CD19-/CD56-/DR+/CD11c+/DN DC/CD26-	DC	0.001871620748424433	0.3305217284210812	0.725082542376871	0.013537202125590418	0.6824870479401979	0.9409388090331248	DN DC	1.264005861602298	0.9066750662165678
CD14 neg/CD14-CD3-CD19-/CD56-/DR+/CD11c+/CD1c+DC/CD16+	DC	0.001901454002708726	0.003102964441441911	0.37105588276991486	0.01356713126257037	0.16383652250813288	0.8570558142228814	CD1c+ DC	0.012289197467742883	0.01166760352065799
CD14-CD19-/CD3+/CXCR6+/CD8–CD4+/RA-CCR7+Tcm	T	0.0022013091251909867	0.5788848449691892	0.25204767976475284	0.015343003570370087	0.8073019525599265	0.8239799277035883	CD4+ T	0.26036536257234155	0.14183562756962517
CD14-CD19-/CD3+/CXCR6+/CD8–CD4+/RA-CCR7+Tcm	T	0.0022013091251909867	0.5788848449691892	0.25204767976475284	0.015343003570370087	0.8073019525599265	0.8239799277035883	CD4+ Tcm	0.26036536257234155	0.14183562756962517
CD14-CD19-/CD3+/CD38–HLA DR+/CD8–CD4+/RA+CCR7+naive	T	0.0022084626351290275	0.9930526355965912	0.8736117965210033	0.015343003570370087	0.9968285011311789	0.9629791828039452	CD4+ T	0.010096464292682841	0.0052489213389551835
CD14-CD19-/CD3+/CD38–HLA DR+/CD8–CD4+/RA+CCR7+naive	T	0.0022084626351290275	0.9930526355965912	0.8736117965210033	0.015343003570370087	0.9968285011311789	0.9629791828039452	CD4+ T naive	0.010096464292682841	0.0052489213389551835
CD14 neg/CD14-CD3-CD19-/CD56-/DR+/CD11c+/CD141+DC/CD26+	DC	0.0024107146782023576	0.002683239048488287	0.22543719058964234	0.016530614936244737	0.16383652250813288	0.8239799277035883	CD141+ DC	0.00775874951315907	0.006441851539588647
CD14-CD19-/CD3+/CTLA4+HLA DR+/CD8+CD4–/RA-CCR7+Tcm	T	0.0024524019790109004	0.002589576976221264	0.023354993007000516	0.016600874934843017	0.16383652250813288	0.8239799277035883	CD8+ T	0.010840638751883928	0.049419590154148145
CD14-CD19-/CD3+/CTLA4+HLA DR+/CD8+CD4–/RA-CCR7+Tcm	T	0.0024524019790109004	0.002589576976221264	0.023354993007000516	0.016600874934843017	0.16383652250813288	0.8239799277035883	CD8+ Tcm	0.010840638751883928	0.049419590154148145
CD14-CD19-/L/CD3 T/GDT/cKIT Pe cy55+, CD27 BUV373+/VD2+	NK	0.002748697024959797	0.15074408262430122	0.01840632427535481	0.0183710383440351	0.5654250865347902	0.8239799277035883	γδT	0.025543831003029774	0.02287173160418415
CD14-CD19-/CD3+/CD38– HLA DR–/CD8–CD4+/RA+CCR7+naive	T	0.0032402739645510836	0.23462038147060904	0.2523400182588679	0.021385808166037152	0.5944440229919518	0.8239799277035883	CD4+ T	0.8200461164014553	0.4450945541852988
CD14-CD19-/CD3+/CD38– HLA DR–/CD8–CD4+/RA+CCR7+naive	T	0.0032402739645510836	0.23462038147060904	0.2523400182588679	0.021385808166037152	0.5944440229919518	0.8239799277035883	CD4+ T naive	0.8200461164014553	0.4450945541852988
CD14-CD19-/CD3+/CD8–CD4+/RA+CCR7+naive	T	0.003361532406100555	0.1749083488786954	0.23134332490972467	0.02191221123976658	0.5654250865347902	0.8239799277035883	CD4+ T	17.57166335100337	6.53958336612731
CD14-CD19-/CD3+/CD8–CD4+/RA+CCR7+naive	T	0.003361532406100555	0.1749083488786954	0.23134332490972467	0.02191221123976658	0.5654250865347902	0.8239799277035883	CD4+ T naive	17.57166335100337	6.53958336612731
CD14+M/CD16hi	DC	0.0035625449099314453	0.3387234485882359	0.6436721010874369	0.022939313566387842	0.6824870479401979	0.9407654850130152	CD14+Monocytes	0.653340997977779	0.8554218749420861
CD14-CD19-/CD3+/CD38+HLA DR–/CD8–CD4+/RA+CCR7+naive	T	0.003656268001159274	0.17208407383268898	0.2691756637110469	0.023085927275845575	0.5654250865347902	0.8239799277035883	CD4+ T	16.5691749615097	6.379700436255303
CD14-CD19-/CD3+/CD38+HLA DR–/CD8–CD4+/RA+CCR7+naive	T	0.003656268001159274	0.17208407383268898	0.2691756637110469	0.023085927275845575	0.5654250865347902	0.8239799277035883	CD4+ T naive	16.5691749615097	6.379700436255303
CD14+M/CD38-CD32+	DC	0.003672761157520887	0.8793768609528498	0.6203126272680651	0.023085927275845575	0.9636855717987625	0.9407654850130152	CD14+Monocytes	0.8186509681533504	0.6388546235508203
CD14-CD19-/CD3+/CTLA4-HLA DR-/CD8–CD4+/RA+CCR7+naive	T	0.003819782525634102	0.172527057601454	0.23042955790990763	0.02372759027688007	0.5654250865347902	0.8239799277035883	CD4+ T	17.12957447738308	6.491262121059935
CD14-CD19-/CD3+/CTLA4-HLA DR-/CD8–CD4+/RA+CCR7+naive	T	0.003819782525634102	0.172527057601454	0.23042955790990763	0.02372759027688007	0.5654250865347902	0.8239799277035883	CD4+ T naive	17.12957447738308	6.491262121059935
CD14-CD19-/L/CD3-/CD3- clean up/CD3-DR-/CD16-/ILC/ILC1/CD56+/Ki67+	NK	0.004123018082625021	0.4080302923341327	0.3684439499883772	0.025313413344488504	0.7110230836713599	0.8570558142228814	ILC	0.0038948288546029335	0.0019387755453059877
CD14-CD19-/CD3+/CD38 +HLA DR +/CD8+CD4–/RA+CCR7-TEMRA	T	0.004599157091692418	0.15558099310374107	0.39078069280812694	0.027912125797857432	0.5654250865347902	0.8690092084066673	CD8+ T	0.035429876170823715	0.04098658122909099
CD14-CD19-/CD3+/CD38 +HLA DR +/CD8+CD4–/RA+CCR7-TEMRA	T	0.004599157091692418	0.15558099310374107	0.39078069280812694	0.027912125797857432	0.5654250865347902	0.8690092084066673	CD8+ TEMRA	0.035429876170823715	0.04098658122909099
CD14-CD19-/CD3+/CTLA4+HLA DR-/CD8–CD4+/RA+CCR7-TEMRA	T	0.004685728537459018	0.8609472598744301	0.2668687152777444	0.02811437122475411	0.9624454001142726	0.8239799277035883	CD4+ T	0.004713769499677082	0.0028720215255577278
CD14-CD19-/CD3+/CTLA4+HLA DR-/CD8–CD4+/RA+CCR7-TEMRA	T	0.004685728537459018	0.8609472598744301	0.2668687152777444	0.02811437122475411	0.9624454001142726	0.8239799277035883	CD4+ TEMRA	0.004713769499677082	0.0028720215255577278
CD14-CD19-/CD3+/CD8+CD4–/RA+CCR7-TEMRA	T	0.005086584872476411	0.6356968849692517	0.39890533580658605	0.030176593400758935	0.852420992713909	0.8690092084066673	CD8+ T	2.0816911775799047	1.8170542235636913
CD14-CD19-/CD3+/CD8+CD4–/RA+CCR7-TEMRA	T	0.005086584872476411	0.6356968849692517	0.39890533580658605	0.030176593400758935	0.852420992713909	0.8690092084066673	CD8+ TEMRA	2.0816911775799047	1.8170542235636913
CD14-CD19-/CD3+/CTLA4-HLA DR-/CD8+CD4–/RA+CCR7-TEMRA	T	0.005195655909995121	0.616988959576897	0.41266825814991676	0.030481181338638044	0.8396138418984579	0.8690092084066673	CD8+ T	2.0654947069829146	1.8180496489216909
CD14-CD19-/CD3+/CTLA4-HLA DR-/CD8+CD4–/RA+CCR7-TEMRA	T	0.005195655909995121	0.616988959576897	0.41266825814991676	0.030481181338638044	0.8396138418984579	0.8690092084066673	CD8+ TEMRA	2.0654947069829146	1.8180496489216909
CD14-CD19-/CD3+/CD38– HLA DR–/CD8+CD4–/RA+CCR7+naive	T	0.0055048092823131185	0.08244920991880667	0.4959215791325346	0.03193999231935524	0.5654250865347902	0.9187599781823799	CD8+ T	2.8460765687945306	1.1386600266738962
CD14-CD19-/CD3+/CD38– HLA DR–/CD8+CD4–/RA+CCR7+naive	T	0.0055048092823131185	0.08244920991880667	0.4959215791325346	0.03193999231935524	0.5654250865347902	0.9187599781823799	CD8+ T naive	2.8460765687945306	1.1386600266738962
CD14-CD19-/CD3+/CD38+HLA DR–/CD8+CD4–/RA+CCR7+naive	T	0.005705116566802648	0.24555403614064528	0.7148581175958231	0.03198029058107373	0.6086973290246981	0.9409388090331248	CD8+ T	5.749358156347324	2.2140696593661944
CD14-CD19-/CD3+/CD38+HLA DR–/CD8+CD4–/RA+CCR7+naive	T	0.005705116566802648	0.24555403614064528	0.7148581175958231	0.03198029058107373	0.6086973290246981	0.9409388090331248	CD8+ T naive	5.749358156347324	2.2140696593661944
CD14 neg/CD14-CD3-CD19-/CD56-/DR+/CD11c+/DN DC/CD40+	DC	0.00567987244661697	0.2980725709804937	0.7149277692642766	0.03198029058107373	0.6585034204087895	0.9409388090331248	DN DC	0.4744429984288778	0.4067170707365711
CD14-CD19-/CD3+/CTLA4+HLA DR+/CD8–CD4+/RA+CCR7-TEMRA	T	0.005738177083119133	0.6550631099328525	0.37171549518378755	0.03198029058107373	0.8646833051113654	0.8570558142228814	CD4+ T	0.002150861626265004	0.0013831457813219916
CD14-CD19-/CD3+/CTLA4+HLA DR+/CD8–CD4+/RA+CCR7-TEMRA	T	0.005738177083119133	0.6550631099328525	0.37171549518378755	0.03198029058107373	0.8646833051113654	0.8570558142228814	CD4+ TEMRA	0.002150861626265004	0.0013831457813219916
CD14-CD19-/CD3+/CTLA4+HLA DR+/CD8–CD4+	T	0.0057540295553068265	0.7264604864545274	0.6313473066586622	0.03198029058107373	0.8998603144222559	0.9407654850130152	CD4+ T	0.2730364920301283	0.09730276191135719
CD14-CD19-/L/CD3 T/CD161+, TCR va72+/CD4–, CD8+	NK	0.00610571666439524	0.38570415234790634	0.7608785689100536	0.03358144165417382	0.697870270775107	0.9454556686193653	MAIT	0.8104323907404248	0.44674795152272145
CD14-CD19-/L/CD3 T/GDT/VD2–, NKG2A+	NK	0.007131040880542033	0.09229583310441122	0.20425643131060478	0.03881638747346591	0.5654250865347902	0.8239799277035883	γδT	0.05109589056951838	0.10844948164731263
CD14-CD19-/L/CD3+CD56+/Ki67+	NK	0.007388647294544725	0.07117330217056803	0.1744940989472279	0.03980822215836342	0.5654250865347902	0.8239799277035883	NKT	0.04148650596386203	0.04043231836426154
CD14-CD19-/L/CD3+CD56+/NKG2A–, FCeRI–/CD161+, CD8-/CD38 +	NK	0.007589948084925464	0.12174015779070045	0.7529973727276023	0.0402425261551419	0.5654250865347902	0.9454556686193653	NKT	0.05343154965560366	0.04538861533357523
CD14 neg/CD14-CD3-CD19-/CD56-/DR+/CD11c+/DN DC/CD40-	DC	0.0076216905596859655	0.6675061707551035	0.36306296424453477	0.0402425261551419	0.8745490276890686	0.8557912728621176	DN DC	1.0291625820533266	0.7675795292776715
CD14-CD19-/L/CD3-/CD3- clean up/CD3-DR-/CD16-/ILC/ILC1/CD56+	NK	0.0077749003406802535	0.05825551934222727	0.11152982207709551	0.0402465429399919	0.5654250865347902	0.8239799277035883	ILC	0.09957765641143557	0.05933975466243576
CD14 neg/CD14-CD3-CD19-/CD56-/DR+/CD11c+/CD141+DC/CD38+CD32+	DC	0.007752541353745643	0.9806962691034959	0.21349619917134738	0.0402465429399919	0.9943767337882673	0.8239799277035883	CD141+ DC	0.012454384900531896	0.01457955567602442
CD14+M/CD272-	DC	0.008054010671772726	0.1319270167313172	0.9283774364995743	0.04046330143160246	0.5654250865347902	0.9752591017952092	CD14+Monocytes	13.570009420417078	4.452685263390062
CD14-CD19-/CD3+/PD1+/CD8–CD4+/RA-CCR7+Tcm	T	0.008057551047367365	0.3225933858375703	0.7227809893561365	0.04046330143160246	0.6813172308889485	0.9409388090331248	CD4+ T	4.544995601785812	1.5237596557401545
CD14-CD19-/CD3+/PD1+/CD8–CD4+/RA-CCR7+Tcm	T	0.008057551047367365	0.3225933858375703	0.7227809893561365	0.04046330143160246	0.6813172308889485	0.9409388090331248	CD4+ Tcm	4.544995601785812	1.5237596557401545
CD14-CD19-/CD3+/CD8+ CD4+/RA-CCR7-Tem	T	0.008123314302556556	0.6117562624615975	0.9431331979380335	0.04046330143160246	0.8368064937298536	0.9756420819416805	CD8+ T	0.06771924233091209	0.04758961392578054
CD14-CD19-/CD3+/CD8+ CD4+/RA-CCR7-Tem	T	0.008123314302556556	0.6117562624615975	0.9431331979380335	0.04046330143160246	0.8368064937298536	0.9756420819416805	CD8+ Tem	0.06771924233091209	0.04758961392578054
CD14 neg/CD14-CD3-CD19-/CD56-/DR+/CD11c+/DN DC/CD38-CD32+	DC	0.00798935333454197	0.9258071860406988	0.7834058692018645	0.04046330143160246	0.9700745480968185	0.9454556686193653	DN DC	1.1096129745730499	0.7605586477585561
CD14-CD19-/CD3+/CD38– HLA DR–/CD8–CD4+/RA-CCR7+Tcm	T	0.008215781347431695	0.09421375071795822	0.907323380104018	0.04054142571442929	0.5654250865347902	0.9752591017952092	CD4+ T	8.202630606518301	2.8815558393882066
CD14-CD19-/CD3+/CD38– HLA DR–/CD8–CD4+/RA-CCR7+Tcm	T	0.008215781347431695	0.09421375071795822	0.907323380104018	0.04054142571442929	0.5654250865347902	0.9752591017952092	CD4+ Tcm	8.202630606518301	2.8815558393882066
CD14-CD19-/CD3+/CD38– HLA DR–/CD8+CD4–/RA-CCR7+Tcm	T	0.008915320190387311	0.04440790221628494	0.38881464824204404	0.043586009819671305	0.5654250865347902	0.8690092084066673	CD8+ T	1.478482525254401	0.907651119944038
CD14-CD19-/CD3+/CD38– HLA DR–/CD8+CD4–/RA-CCR7+Tcm	T	0.008915320190387311	0.04440790221628494	0.38881464824204404	0.043586009819671305	0.5654250865347902	0.8690092084066673	CD8+ Tcm	1.478482525254401	0.907651119944038
CD14-CD19-/CD3+/CD8–CD4+/Treg/CTLA4– Ki67+	T	0.00918762803316464	0.16362892102019885	0.8704613452689388	0.04410061455919027	0.5654250865347902	0.9629791828039452	CD4+ T	0.01331385948648093	0.010799774702513493
CD14-CD19-/CD3+/CD8–CD4+/Treg/CTLA4– Ki67+	T	0.00918762803316464	0.16362892102019885	0.8704613452689388	0.04410061455919027	0.5654250865347902	0.9629791828039452	CD4+ Treg	0.01331385948648093	0.010799774702513493
CD14+M/CD38-CD136+	DC	0.009131916076726823	0.4679114190865506	0.31461967123153844	0.04410061455919027	0.7507531653107109	0.8282391084486609	CD14+Monocytes	0.4353788635749302	0.30740550460341376
CD14-CD19-/L/CD3-/CD3- clean up/CD3-DR-/CD56hiCD16-/Ki67+	NK	0.00934941394434862	0.5181570171214219	0.3443049311127667	0.044472887951496134	0.7599636251114188	0.8282391084486609	NK	0.02804906721040027	0.016649340826343194
CD14 neg/CD14-CD3-CD19-/CD56-/DR+/CD11c+/CD1c+DC/CD85k+	DC	0.009467062105001752	0.01684078367856533	0.6194531327345403	0.0446304356378654	0.5230549283695585	0.9407654850130152	CD1c+ DC	0.17868536588772427	0.10767625317256353
CD14-CD19-/CD3+/CD8+CD4–/RA+CCR7+naive	T	0.010228123366908154	0.23965310268124337	0.9988680644324803	0.04779158528962394	0.5997006550506944	0.9988680644324803	CD8+ T	8.6059501502703	3.029506722315147
CD14-CD19-/CD3+/CD8+CD4–/RA+CCR7+naive	T	0.010228123366908154	0.23965310268124337	0.9988680644324803	0.04779158528962394	0.5997006550506944	0.9988680644324803	CD8+ T naive	8.6059501502703	3.029506722315147
CD14-CD19-/CD3+/CTLA4-HLA DR-/CD8+CD4–/RA+CCR7+naive	T	0.010723401661218622	0.24443093694504814	0.9943781535272315	0.04966628137827572	0.6086973290246981	0.9981590590539509	CD8+ T	8.577181719560732	3.0321666648693353
CD14-CD19-/CD3+/CTLA4-HLA DR-/CD8+CD4–/RA+CCR7+naive	T	0.010723401661218622	0.24443093694504814	0.9943781535272315	0.04966628137827572	0.6086973290246981	0.9981590590539509	CD8+ T naive	8.577181719560732	3.0321666648693353
